# Analysis of R-loop forming regions identifies *RNU2-2P* and *RNU5B-1* as neurodevelopmental disorder genes

**DOI:** 10.1101/2024.10.04.24314692

**Authors:** Adam Jackson, Nishi Thaker, Alexander Blakes, Siddharth Banka

## Abstract

R-loops are critical for gene regulation but their contribution to human Mendelian disorders has not been explored. We show that in rare disease cohorts *de novo* variants are highly prevalent in genomic regions which form R-loops. Using this insight, we demonstrate that variants in two novel disorder genes, *RNU2-2P* and *RNU5B-1*, together with the recently described *RNU4-2* provide a genetic explanation for an exceptionally large proportion of individuals with suspected rare Mendelian disorders.
