## Supplementary material for "Analysis of R-loop forming regions identifies *RNU2-2P* and *RNU5B-1* as neurodevelopmental disorder genes": Supp Table S2

### Sheet: Table S1
VARIANT	NO. OF PROBANDS WITH DENOVO MUTATIONS IN 100KGP	TOTAL NO. OF PROBANDS WITH THIS VARIANT IN 100KGP	CLINICAL SIGNIFICANCE	GENE NAME	CONSEQUENCE	OMIM PHENOTYPE
Chr12_120291839_T_TA	31	36	Pathogenic	RNU4-2	n.64_65insT	ReNU syndrome (620851)
Chr14_105368112_G_A	3	5	Pathogenic	PACS2	E209K	Developmental and epileptic encephalopathy 66 (618067)
Chr9_128258117_G_A	3	3	VUS	GOLGA2	R764C	Developmental delay with hypotonia, myopathy, and brain abnormalities (620240)
Chr5_126777605_A_G	3	3	Pathogenic	LMNB1	K33E	Microcephaly 26, primary, autosomal dominant (619179)
Chr4_1213028_G_A	3	3	Pathogenic	CTBP1	R331W	Hypotonia, ataxia, developmental delay, and tooth enamel defect syndrome (617915)
Chr16_89279749_C_CG	3	4	Pathogenic	ANKRD11	2265X	KBG syndrome (611192)
Chr11_62841806_C_T	3	5	NOT KNOWN	RNU2-2P	n.4G>A	ABSENT
Chr11_62841775_T_C	3	3	NOT KNOWN	RNU2-2P	n.35A>G	ABSENT
